# Metabolomic Age (MileAge) predicts health and lifespan: a comparison of multiple machine learning algorithms

**DOI:** 10.1101/2024.02.10.24302617

**Authors:** Julian Mutz, Raquel Iniesta, Cathryn M Lewis

## Abstract

**Background:** Molecular ageing clocks estimate an individual’s biological age. Our aim was to compare multiple machine learning algorithms for developing ageing clocks from nuclear magnetic resonance (NMR) spectroscopy metabolomics data. To validate how well each ageing clock predicted age-related morbidity and lifespan, we assessed their associations with multiple health indicators (e.g., telomere length and frailty) and all-cause mortality.

**Methods:** The UK Biobank is a multicentre observational health study of middle-aged and older adults. The Nightingale Health platform was used to quantify 168 circulating plasma metabolites at the baseline assessment from 2006 to 2010. We trained and internally validated 17 machine learning algorithms including regularised regression, kernel-based methods and ensembles. Metabolomic age (MileAge) delta was defined as the difference between predicted and chronological age.

**Results:** The sample included 101,359 participants (mean age = 56.53 years, SD = 8.10). Most metabolite levels varied by chronological age. The nested cross-validation mean absolute error (MAE) ranged from 5.31 to 6.36 years. 31.76% of participants had an age-bias adjusted MileAge more than one standard deviation (3.75 years) above or below the mean. A Cubist rule-based regression model overall performed best at predicting health outcomes. The all-cause mortality hazard ratio (HR) comparing individuals with a MileAge delta more than one standard deviation above and below the mean was HR = 1.52 (95% CI 1.41-1.64, *p* < 0.001) over a median follow-up of 13.87 years. Individuals with an older MileAge were frailer, had shorter telomeres, were more likely to have a chronic illness and rated their health worse.

**Conclusions:** Metabolomic ageing clocks derived from multiple machine learning algorithms were robustly associated with health indicators and mortality. Our metabolomic ageing clock (MileAge) derived from a Cubist rule-based regression model can be incorporated in research, and may find applications in health assessments, risk stratification and proactive health tracking.
