## Additional file 1 for "Metabolomic Age (MileAge) predicts health and lifespan: a comparison of multiple machine learning algorithms"

	predictor	effect_size	p_value	ci_lower	ci_upper	transformed_p	group	subgroup
1	Total_C	0.399330175199198	0.00000000000000000000000000000000000000000000000000021356645615976	0.347979009382034	0.450681341016362	51.6704669588004	Cholesterol	NA
2	non_HDL_C	0.318902553663023	0.0000000000000000000000000000000000135529707824207	0.268727543171712	0.369077564154335	34.8679654979263	Cholesterol	NA
3	Remnant_C	0.412929426359559	0.000000000000000000000000000000000000000000000000000000000215407236653031	0.362725007448644	0.463133845270474	57.6667397105752	Cholesterol	NA
4	VLDL_C	0.47890413241863	0.000000000000000000000000000000000000000000000000000000000000000000000000000000870811526714596	0.428999691771439	0.52880857306582	78.0600758309454	Cholesterol	NA
5	Clinical_LDL_C	0.130592922486739	0.00000034680182541216	0.080369095729682	0.180816749243797	6.45991862525482	Cholesterol	NA
6	LDL_C	0.218283511668904	0.0000000000000000143400641200589	0.168150207327767	0.268416816010041	16.8434489067627	Cholesterol	NA
7	HDL_C	0.335496141753904	0.0000000000000000000000000000000150550474345058	0.280164212332266	0.390828071175541	31.8223178718011	Cholesterol	NA
8	Total_TG	0.683174002478966	0.00000000000000000000000000000000000000000000000000000000000000000000000000000000000000000000000000000000000000000000000000000000000000000000000000000000132861426599569	0.632543369124177	0.733804635833755	152.876601088632	Triglycerides	NA
9	VLDL_TG	0.54821989646229	0.0000000000000000000000000000000000000000000000000000000000000000000000000000000000000000000000000287940581166173	0.497203941327726	0.599235851596854	97.5406971231228	Triglycerides	NA
10	LDL_TG	1.07119290166718	0	1.02159170122632	1.12079410210805	Inf	Triglycerides	NA
11	HDL_TG	1.10938616691178	0	1.05988571462611	1.15888661919745	Inf	Triglycerides	NA
12	Total_PL	0.799626322843769	0.00000000000000000000000000000000000000000000000000000000000000000000000000000000000000000000000000000000000000000000000000000000000000000000000000000000000000000000000000000000000000000000000000000181641058920825	0.747598216157498	0.851654429530041	197.740785974938	Phospholipids	NA
13	VLDL_PL	0.565491056089095	0.00000000000000000000000000000000000000000000000000000000000000000000000000000000000000000000000000000000000674169841999402	0.515321858425288	0.615660253752903	107.171230678908	Phospholipids	NA
14	LDL_PL	0.195139627808258	0.0000000000000220337721515191	0.145073259711375	0.245205995905141	13.6569111458655	Phospholipids	NA
15	HDL_PL	0.710233508027406	0.00000000000000000000000000000000000000000000000000000000000000000000000000000000000000000000000000000000000000000000000000000000000000000000088904341328716	0.655408414420679	0.765058601634132	141.051077031279	Phospholipids	NA
16	Total_CE	0.377214781449411	0.000000000000000000000000000000000000000000000123602062208817	0.325682334425537	0.428747228473284	45.9079742833051	Cholesteryl esters	NA
17	VLDL_CE	0.426981245500826	0.00000000000000000000000000000000000000000000000000000000000000496791872017428	0.377076309270033	0.476886181731618	62.3038255182398	Cholesteryl esters	NA
18	LDL_CE	0.272725745644884	0.000000000000000000000000013168248945428	0.222671210619246	0.322780280670523	25.8804719717275	Cholesteryl esters	NA
19	HDL_CE	0.248062955580872	0.00000000000000000118293533531616	0.192925846348607	0.303200064813137	17.9270389952562	Cholesteryl esters	NA
20	Total_FC	0.445683709508039	0.00000000000000000000000000000000000000000000000000000000000000000637719633142592	0.394783320420328	0.496584098595751	65.1953702124086	Free cholesterol	NA
21	VLDL_FC	0.53654070070857	0.0000000000000000000000000000000000000000000000000000000000000000000000000000000000000000000000000867036239512651	0.48648678556649	0.58659461585065	97.0619627499385	Free cholesterol	NA
22	LDL_FC	0.0638109941452004	0.0130726712690143	0.0134171783501198	0.114204809940281	1.88363565963787	Free cholesterol	NA
23	HDL_FC	0.632511270169798	0.0000000000000000000000000000000000000000000000000000000000000000000000000000000000000000000000000000000000000800244278396019	0.576900499767009	0.688122040572587	109.096777422301	Free cholesterol	NA
24	Total_L	0.661635892969493	0.000000000000000000000000000000000000000000000000000000000000000000000000000000000000000000000000000000000000000000000000000000000000000000000000223479152284885	0.611209542366582	0.712062243572405	144.650762984702	Total lipids	NA
25	VLDL_L	0.560683645854688	0.00000000000000000000000000000000000000000000000000000000000000000000000000000000000000000000000000000000445904569910019	0.510263709539686	0.61110358216969	104.350758076705	Total lipids	NA
26	LDL_L	0.275552474037055	0.00000000000000000000000000422132796942266	0.225472617352434	0.325632330721676	26.3745509047096	Total lipids	NA
27	HDL_L	0.624414663289326	0.000000000000000000000000000000000000000000000000000000000000000000000000000000000000000000000000000000000000564222924269927	0.569298087407832	0.67953123917082	108.24854927252	Total lipids	NA
28	Total_P	0.560070728502857	0.0000000000000000000000000000000000000000000000000000000000000000000000000000000000000000000000102420563487744	0.507246352810178	0.612895104195536	94.9896128391348	Lipoprotein particle concentrations	NA
29	VLDL_P	0.687396897300461	0.00000000000000000000000000000000000000000000000000000000000000000000000000000000000000000000000000000000000000000000000000000000000000000000000000000000000000026185228987767	0.637547901984483	0.737245892616439	159.581943623875	Lipoprotein particle concentrations	NA
30	LDL_P	0.254735120782414	0.0000000000000000000000171869993288436	0.204760221264609	0.304710020300219	22.76479993999	Lipoprotein particle concentrations	NA
31	HDL_P	0.52985594131902	0.00000000000000000000000000000000000000000000000000000000000000000000000000000000000019238265380389	0.476890905732086	0.582820976905954	84.7158340887268	Lipoprotein particle concentrations	NA
32	VLDL_size	0.308427760137993	0.0000000000000000000000000000043719131344783	0.255399220664729	0.361456299611256	29.3593284756316	Lipoprotein particle sizes	NA
33	LDL_size	-0.698868489678938	0.0000000000000000000000000000000000000000000000000000000000000000000000000000000000000000000000000000000000000000000000000000000000000000000000000000000000000610560237531581	-0.749934152271841	-0.647802827086035	157.214271482355	Lipoprotein particle sizes	NA
34	HDL_size	0.330538006517359	0.000000000000000000000000000000242430736505437	0.274924898525812	0.386151114508906	30.6154123191243	Lipoprotein particle sizes	NA
35	Phosphoglyc	0.958777205257319	0.00000000000000000000000000000000000000000000000000000000000000000000000000000000000000000000000000000000000000000000000000000000000000000000000000000000000000000000000000000000000000000000000000000000000000000000000000000000000000000000000000000000000000000000000000000000000000011726192331681	0.906449349007424	1.01110506150721	279.930842986844	Other lipids	NA
36	Cholines	0.807081939604215	0.000000000000000000000000000000000000000000000000000000000000000000000000000000000000000000000000000000000000000000000000000000000000000000000000000000000000000000000000000000000000000000000000000208720496336192	0.754289834376149	0.859874044832281	195.680434901157	Other lipids	NA
37	Phosphatidylc	0.896361005016911	0.000000000000000000000000000000000000000000000000000000000000000000000000000000000000000000000000000000000000000000000000000000000000000000000000000000000000000000000000000000000000000000000000000000000000000000000000000000000000000000000000650186402239405	0.843500877993375	0.949221132040448	240.186962117421	Other lipids	NA
38	Sphingomyelins	0.647680197251993	0.00000000000000000000000000000000000000000000000000000000000000000000000000000000000000000000000000000000000000000000000000000258626334751004	0.594656002264406	0.70070439223958	125.587327254959	Other lipids	NA
39	ApoB	0.308791450026972	0.00000000000000000000000000000000102226107808704	0.258801901705994	0.35878099834795	32.9904381743652	Apolipoproteins	NA
40	ApoA1	0.646357681713424	0.00000000000000000000000000000000000000000000000000000000000000000000000000000000000000000000000000000000000000000000000192423596817588	0.592142591175573	0.700572772251275	119.715741671699	Apolipoproteins	NA
41	Total_FA	0.953675608580048	0.000000000000000000000000000000000000000000000000000000000000000000000000000000000000000000000000000000000000000000000000000000000000000000000000000000000000000000000000000000000000000000000000000000000000000000000000000000000000000000000000000000000000000000000000000000000000000000000000000000000000000000743937571258109	0.903928984960425	1.00342223219967	306.128463507459	Fatty acids	NA
42	Unsaturation	0.584757073518327	0.000000000000000000000000000000000000000000000000000000000000000000000000000000000000000000000000000000000000352985046819274	0.533190211370321	0.636323935666333	108.45224369184	Fatty acids	NA
43	Omega_3	1.84840567398159	0	1.79921187231095	1.89759947565223	Inf	Fatty acids	NA
44	Omega_6	0.482119072757485	0.0000000000000000000000000000000000000000000000000000000000000000000000000000338517631575445	0.431351277397655	0.532886868117315	76.4704187063097	Fatty acids	NA
45	PUFA	0.918721566808983	0.000000000000000000000000000000000000000000000000000000000000000000000000000000000000000000000000000000000000000000000000000000000000000000000000000000000000000000000000000000000000000000000000000000000000000000000000000000000000000000000000000000000000000000000000000000000045109128935666	0.868066165217522	0.969376968400443	274.345735559116	Fatty acids	NA
46	MUFA	0.79745339710341	0.0000000000000000000000000000000000000000000000000000000000000000000000000000000000000000000000000000000000000000000000000000000000000000000000000000000000000000000000000000000000000000000000000000000000000000000000265231577255927	0.747666893186755	0.847239901020065	214.576374772079	Fatty acids	NA
47	SFA	0.963240635606359	0.0000000000000000000000000000000000000000000000000000000000000000000000000000000000000000000000000000000000000000000000000000000000000000000000000000000000000000000000000000000000000000000000000000000000000000000000000000000000000000000000000000000000000000000000000000000000000000000000000000000000000000000000000774579334558907	0.913565071713894	1.01291619949882	313.110934093984	Fatty acids	NA
48	LA	0.16801407343148	0.0000000000728498773510329	0.117471190033474	0.218556956829487	10.1375711750651	Fatty acids	NA
49	DHA	1.58889729880508	0	1.53855966723574	1.63923493037442	Inf	Fatty acids	NA
50	Ala	0.350294838639633	0.00000000000000000000000000000000000000000132743165218074	0.300131910684597	0.400457766594669	41.8769878309583	Amino acids	NA
51	Gln	0.462544840801089	0.000000000000000000000000000000000000000000000000000000000000000000000000287027873406459	0.412513970885105	0.512575710717074	72.5420759266847	Amino acids	NA
52	Gly	-0.478023905166686	0.00000000000000000000000000000000000000000000000000000000000000000000138803829424627	-0.531119180530381	-0.424928629802991	68.8575985520725	Amino acids	NA
53	His	-0.645400163974622	0.0000000000000000000000000000000000000000000000000000000000000000000000000000000000000000000000000000000000000000000000000000000000000000000311686360908093	-0.695499081451024	-0.595301246498221	139.506282201611	Amino acids	NA
54	Total_BCAA	0.119783426110466	0.00000547893555096013	0.068137104305505	0.171429747915427	5.26130380816668	Amino acids	NA
55	Ile	0.0884597173385338	0.000675730024227788	0.0374558220862217	0.139463612590846	3.17022678395091	Amino acids	NA
56	Leu	-0.149357786004982	0.0000000198743900245973	-0.201506575434383	-0.0972089965755819	7.70170619162831	Amino acids	NA
57	Val	0.294047609953562	0.0000000000000000000000000000316733505397998	0.242708178221498	0.345387041685627	28.499305992707	Amino acids	NA
58	Phe	0.31223944190977	0.000000000000000000000000000000000211816356092526	0.262223203038952	0.362255680780589	33.6740405074652	Amino acids	NA
59	Tyr	1.05391214196069	0	1.00436274906936	1.10346153485201	Inf	Amino acids	NA
60	Glucose	1.18184766976158	0	1.13239942719388	1.23129591232928	Inf	Glycolysis related metabolites	NA
61	Lactate	-0.0501128445797243	0.0499773322715272	-0.100220730333182	-0.00000495882626633942	1.30122692969569	Glycolysis related metabolites	NA
62	Pyruvate	0.127210211540558	0.000000654161509689076	0.0770916949880892	0.177328728093026	6.18431501297994	Glycolysis related metabolites	NA
63	Citrate	1.41322984908265	0	1.36354004380253	1.46291965436277	Inf	Glycolysis related metabolites	NA
64	bOHbutyrate	0.824009158608939	0.0000000000000000000000000000000000000000000000000000000000000000000000000000000000000000000000000000000000000000000000000000000000000000000000000000000000000000000000000000000000000000000000000000000000000000000000000000000000000261317060729294	0.774293483140266	0.873724834077612	229.58283223536	Ketone bodies	NA
65	Acetate	0.152017571156216	0.00000000247319700517962	0.102057011773905	0.201978130538526	8.60674128806462	Ketone bodies	NA
66	Acetoacetate	0.914277075415911	0.000000000000000000000000000000000000000000000000000000000000000000000000000000000000000000000000000000000000000000000000000000000000000000000000000000000000000000000000000000000000000000000000000000000000000000000000000000000000000000000000000000000000000000000000000000000000000000201329377443588	0.864625397383214	0.963928753448608	282.6960928494	Ketone bodies	NA
67	Acetone	0.70410649469045	0.00000000000000000000000000000000000000000000000000000000000000000000000000000000000000000000000000000000000000000000000000000000000000000000000000000000000000000000000450376580160053	0.654258390509477	0.753954598871423	167.346424201131	Ketone bodies	NA
68	Creatinine	1.18165452350378	0	1.12293649221469	1.24037255479288	Inf	Fluid balance	NA
69	Albumin	-0.860834747139985	0.00000000000000000000000000000000000000000000000000000000000000000000000000000000000000000000000000000000000000000000000000000000000000000000000000000000000000000000000000000000000000000000000000000000000000000000000000000000000000000000000000000000022479853138158	-0.91061766471113	-0.811051829568839	249.648206530358	Fluid balance	NA
70	GlycA	0.996742543634845	0	0.947140057934099	1.04634502933559	Inf	Inflammation	NA
71	XXL_VLDL_P	0.410062957285399	0.000000000000000000000000000000000000000000000000000000159944566870554	0.358890377274526	0.461235537296272	54.7960305078038	Lipoprotein subclasses	Chylomicrons ex. large VLDL
72	XXL_VLDL_L	0.329532361460086	0.00000000000000000000000000000000000213233279316879	0.278289139572945	0.380775583347227	35.671145014018	Lipoprotein subclasses	Chylomicrons ex. large VLDL
73	XXL_VLDL_PL	0.401407215465658	0.000000000000000000000000000000000000000000000000000036058252880141	0.350178974860465	0.452635456070852	52.4429953198459	Lipoprotein subclasses	Chylomicrons ex. large VLDL
74	XXL_VLDL_C	0.370496637690892	0.000000000000000000000000000000000000000000000892508844740944	0.319390145191653	0.421603130190132	45.0493874713467	Lipoprotein subclasses	Chylomicrons ex. large VLDL
75	XXL_VLDL_CE	0.319500967842377	0.000000000000000000000000000000000176867051841648	0.268382757724817	0.370619177959937	33.7523530632807	Lipoprotein subclasses	Chylomicrons ex. large VLDL
76	XXL_VLDL_FC	0.427825394212818	0.00000000000000000000000000000000000000000000000000000000000160183692946215	0.376762964603862	0.478887823821773	59.7953816981391	Lipoprotein subclasses	Chylomicrons ex. large VLDL
77	XXL_VLDL_TG	0.293638399568774	0.0000000000000000000000000000309189912430575	0.242380154005167	0.344896645132382	28.5097746837291	Lipoprotein subclasses	Chylomicrons ex. large VLDL
78	XL_VLDL_P	0.491370102859263	0.00000000000000000000000000000000000000000000000000000000000000000000000000000145900300438819	0.440091730279782	0.542648475438744	77.8359438138037	Lipoprotein subclasses	Very large VLDL
79	XL_VLDL_L	0.468844733951287	0.00000000000000000000000000000000000000000000000000000000000000000000000839308463387606	0.417602837548754	0.520086630353821	71.0760783975422	Lipoprotein subclasses	Very large VLDL
80	XL_VLDL_PL	0.453959284022242	0.000000000000000000000000000000000000000000000000000000000000000000121542223884312	0.402796882657586	0.505121685386898	66.9152728215361	Lipoprotein subclasses	Very large VLDL
81	XL_VLDL_C	0.408447872715308	0.000000000000000000000000000000000000000000000000000000078149099460134	0.357623960857595	0.459271784573021	55.1070760221457	Lipoprotein subclasses	Very large VLDL
82	XL_VLDL_CE	0.3484315932484	0.0000000000000000000000000000000000000000190879446380271	0.297812520263835	0.399050666232964	40.7192408332837	Lipoprotein subclasses	Very large VLDL
83	XL_VLDL_FC	0.459059520465278	0.00000000000000000000000000000000000000000000000000000000000000000000157844862751797	0.408049604620093	0.510069436310464	68.8017695481706	Lipoprotein subclasses	Very large VLDL
84	XL_VLDL_TG	0.482386704874959	0.00000000000000000000000000000000000000000000000000000000000000000000000000156525447227611	0.43101883386323	0.533754575886688	74.8054150466663	Lipoprotein subclasses	Very large VLDL
85	L_VLDL_P	0.505781457629312	0.000000000000000000000000000000000000000000000000000000000000000000000000000000000011241739981073	0.45467870642016	0.556884208838464	82.949166464061	Lipoprotein subclasses	Large VLDL
86	L_VLDL_L	0.466501894222276	0.000000000000000000000000000000000000000000000000000000000000000000000016781126127376	0.415405849161108	0.517597939283443	70.7751788984242	Lipoprotein subclasses	Large VLDL
87	L_VLDL_PL	0.476769662940259	0.0000000000000000000000000000000000000000000000000000000000000000000000000239311127822653	0.425586089565229	0.527953236315289	73.6210371064864	Lipoprotein subclasses	Large VLDL
88	L_VLDL_C	0.491262124754075	0.0000000000000000000000000000000000000000000000000000000000000000000000000000000279578243283288	0.440560726357433	0.541963523150717	79.5534966283114	Lipoprotein subclasses	Large VLDL
89	L_VLDL_CE	0.48574795828398	0.000000000000000000000000000000000000000000000000000000000000000000000000000000105870546945287	0.435429395382964	0.536066521184995	78.9752248432753	Lipoprotein subclasses	Large VLDL
90	L_VLDL_FC	0.485052002188742	0.0000000000000000000000000000000000000000000000000000000000000000000000000000508135979061227	0.433915345666656	0.536188658710829	76.2940200533586	Lipoprotein subclasses	Large VLDL
91	L_VLDL_TG	0.43282833366491	0.000000000000000000000000000000000000000000000000000000000000151834658822466	0.381613879285442	0.484042788044377	60.8186290820818	Lipoprotein subclasses	Large VLDL
92	M_VLDL_P	0.394854752165089	0.00000000000000000000000000000000000000000000000000000504220518399854	0.34487712899766	0.444832375332517	53.2973794854217	Lipoprotein subclasses	Medium VLDL
93	M_VLDL_L	0.450088663955579	0.00000000000000000000000000000000000000000000000000000000000000000000217834589846375	0.40002371967254	0.500153608238618	68.6618731576993	Lipoprotein subclasses	Medium VLDL
94	M_VLDL_PL	0.392656108330803	0.0000000000000000000000000000000000000000000000000000154590259882683	0.342723348107774	0.442588868553831	52.8108178727234	Lipoprotein subclasses	Medium VLDL
95	M_VLDL_C	0.195748615567389	0.0000000000000192921247276878	0.145638180902225	0.245859050232553	13.7146199389349	Lipoprotein subclasses	Medium VLDL
96	M_VLDL_CE	0.0384723725312715	0.134610394196377	-0.0119262871975485	0.0888710322600916	0.870921403946797	Lipoprotein subclasses	Medium VLDL
97	M_VLDL_FC	0.38566504603531	0.000000000000000000000000000000000000000000000000000945893171762422	0.335750990981445	0.435579101089174	51.0241579096171	Lipoprotein subclasses	Medium VLDL
98	M_VLDL_TG	0.549104933939028	0.00000000000000000000000000000000000000000000000000000000000000000000000000000000000000000000000000108583944934002	0.498380850476156	0.5998290174019	98.9642343841581	Lipoprotein subclasses	Medium VLDL
99	S_VLDL_P	0.749573856496861	0.0000000000000000000000000000000000000000000000000000000000000000000000000000000000000000000000000000000000000000000000000000000000000000000000000000000000000000000000000000000000000000000159052908550036	0.699513281601251	0.79963443139247	187.798458384679	Lipoprotein subclasses	Small VLDL
100	S_VLDL_L	0.745875379596484	0.000000000000000000000000000000000000000000000000000000000000000000000000000000000000000000000000000000000000000000000000000000000000000000000000000000000000000000000000000000000000000000233310440544434	0.695904600583309	0.795846158609659	186.632065826275	Lipoprotein subclasses	Small VLDL
101	S_VLDL_PL	0.561008167387778	0.0000000000000000000000000000000000000000000000000000000000000000000000000000000000000000000000000000000000188866494502861	0.511131007717203	0.610885327058353	106.723845080422	Lipoprotein subclasses	Small VLDL
102	S_VLDL_C	0.506701073693721	0.000000000000000000000000000000000000000000000000000000000000000000000000000000000000000515287601239794	0.45681428772854	0.556587859658902	87.2879503073311	Lipoprotein subclasses	Small VLDL
103	S_VLDL_CE	0.559737066071546	0.0000000000000000000000000000000000000000000000000000000000000000000000000000000000000000000000000000000000749001036628807	0.509830857108605	0.609643275034487	106.12551758123	Lipoprotein subclasses	Small VLDL
104	S_VLDL_FC	0.404624698482153	0.00000000000000000000000000000000000000000000000000000000889655760679404	0.35471111331834	0.454538283645967	56.0507780047678	Lipoprotein subclasses	Small VLDL
105	S_VLDL_TG	0.921209266298201	0.00000000000000000000000000000000000000000000000000000000000000000000000000000000000000000000000000000000000000000000000000000000000000000000000000000000000000000000000000000000000000000000000000000000000000000000000000000000000000000000000000000000000000000000000000000000000000053136131018633	0.870872065558736	0.971546467037666	279.274610070897	Lipoprotein subclasses	Small VLDL
106	XS_VLDL_P	0.87361473741748	0.0000000000000000000000000000000000000000000000000000000000000000000000000000000000000000000000000000000000000000000000000000000000000000000000000000000000000000000000000000000000000000000000000000000000000000000000000000000000000000000000000000000000000782497739131091	0.823443002880117	0.923786471954843	253.106516908586	Lipoprotein subclasses	Very small VLDL
107	XS_VLDL_L	0.927442597263631	0.0000000000000000000000000000000000000000000000000000000000000000000000000000000000000000000000000000000000000000000000000000000000000000000000000000000000000000000000000000000000000000000000000000000000000000000000000000000000000000000000000000000000000000000000000000000000000000000255635933032213	0.877156511825313	0.977728682701948	283.592378100354	Lipoprotein subclasses	Very small VLDL
108	XS_VLDL_PL	0.942444496659466	0.000000000000000000000000000000000000000000000000000000000000000000000000000000000000000000000000000000000000000000000000000000000000000000000000000000000000000000000000000000000000000000000000000000000000000000000000000000000000000000000000000000000000000000000000000000000000000000000000000000075990726257768	0.892364443148597	0.992524550170336	295.119239404835	Lipoprotein subclasses	Very small VLDL
109	XS_VLDL_C	0.6637494057972	0.000000000000000000000000000000000000000000000000000000000000000000000000000000000000000000000000000000000000000000000000000000000000000000000406017478244263	0.612575036340402	0.714923775253998	141.391455270507	Lipoprotein subclasses	Very small VLDL
110	XS_VLDL_CE	0.561217461214065	0.0000000000000000000000000000000000000000000000000000000000000000000000000000000000000000000000000000691998996475415	0.509689345711009	0.612745576717122	100.159894535349	Lipoprotein subclasses	Very small VLDL
111	XS_VLDL_FC	0.87601981214752	0.000000000000000000000000000000000000000000000000000000000000000000000000000000000000000000000000000000000000000000000000000000000000000000000000000000000000000000000000000000000000000000000000000000000000000000000000000000000000000000000000000000000000334307155797897	0.825646443944086	0.926393180350954	252.475854327295	Lipoprotein subclasses	Very small VLDL
112	XS_VLDL_TG	1.19273735005219	0	1.14326062351493	1.24221407658945	Inf	Lipoprotein subclasses	Very small VLDL
113	IDL_P	0.243881638916905	0.00000000000000000000272357464752857	0.193432315836713	0.294330961997098	20.5648607171173	Lipoprotein subclasses	IDL
114	IDL_L	0.412062859125035	0.000000000000000000000000000000000000000000000000000000173984356916163	0.360623186966128	0.463502531283942	54.7594897977542	Lipoprotein subclasses	IDL
115	IDL_PL	0.465664636424891	0.000000000000000000000000000000000000000000000000000000000000000000000290979374561274	0.414199698768139	0.517129574081643	69.5361377939408	Lipoprotein subclasses	IDL
116	IDL_C	0.262008902864398	0.0000000000000000000000228993391884121	0.210459895716234	0.313557910012561	22.6401770500167	Lipoprotein subclasses	IDL
117	IDL_CE	0.21086019798293	0.00000000000000114854621337136	0.159271560023932	0.262448835941927	14.9398515256684	Lipoprotein subclasses	IDL
118	IDL_FC	0.399625880891886	0.000000000000000000000000000000000000000000000000000187508829973915	0.348265392819017	0.450986368964756	51.7269782761034	Lipoprotein subclasses	IDL
119	IDL_TG	1.2220547965701	0	1.172636608118	1.2714729850222	Inf	Lipoprotein subclasses	IDL
120	L_LDL_P	0.165775970089972	0.0000000000860311195691073	0.115714128758786	0.215837811421158	10.0653444253555	Lipoprotein subclasses	Large LDL
121	L_LDL_L	0.283848592879152	0.000000000000000000000000000223507920472992	0.233508461469916	0.334188724288388	27.6507070821215	Lipoprotein subclasses	Large LDL
122	L_LDL_PL	0.206708510221133	0.000000000000000819451157801521	0.156395859452319	0.257021160989947	15.0864769268152	Lipoprotein subclasses	Large LDL
123	L_LDL_C	0.216861587246145	0.0000000000000000342691612680114	0.166455958645964	0.267267215846326	16.4650965247248	Lipoprotein subclasses	Large LDL
124	L_LDL_CE	0.258498704690564	0.00000000000000000000000749517520114225	0.208198357755996	0.308799051625131	23.1252182109811	Lipoprotein subclasses	Large LDL
125	L_LDL_FC	0.0978556642024704	0.000155726965805374	0.0471414694504863	0.148569858954455	3.80763617814181	Lipoprotein subclasses	Large LDL
126	L_LDL_TG	1.15516949044988	0	1.10570640567881	1.20463257522096	Inf	Lipoprotein subclasses	Large LDL
127	M_LDL_P	0.373643134333804	0.00000000000000000000000000000000000000000000000112377426024385	0.323722927935252	0.423563340732355	47.949320919529	Lipoprotein subclasses	Medium LDL
128	M_LDL_L	0.274946892899833	0.00000000000000000000000000398345685970178	0.225001817583773	0.324891968215894	26.3997398818234	Lipoprotein subclasses	Medium LDL
129	M_LDL_PL	0.171006438249585	0.0000000000198455236554698	0.121040030939658	0.220972845559511	10.7023374370601	Lipoprotein subclasses	Medium LDL
130	M_LDL_C	0.244100309768273	0.0000000000000000000010027479032741	0.19415322734298	0.294047392193566	20.9988082374465	Lipoprotein subclasses	Medium LDL
131	M_LDL_CE	0.311606367300716	0.000000000000000000000000000000000234922357955152	0.261657158934515	0.361555575666916	33.6290756487206	Lipoprotein subclasses	Medium LDL
132	M_LDL_FC	0.0446067483950857	0.0806552384716845	-0.00544073575381299	0.0946542325439843	1.09336742039574	Lipoprotein subclasses	Medium LDL
133	M_LDL_TG	0.976152611283742	0.0000000000000000000000000000000000000000000000000000000000000000000000000000000000000000000000000000000000000000000000000000000000000000000000000000000000000000000000000000000000000000000000000000000000000000000000000000000000000000000000000000000000000000000000000000000000000000000000000000000000000000000000000000000763825488470567	0.926292754949881	1.0260124676176	319.117005853533	Lipoprotein subclasses	Medium LDL
134	S_LDL_P	0.383855984415624	0.00000000000000000000000000000000000000000000000000283024697550254	0.333937436445198	0.43377453238605	50.5481756650348	Lipoprotein subclasses	Small LDL
135	S_LDL_L	0.205323630193592	0.000000000000000798331818310246	0.155367885405099	0.255279374982086	15.0978165611446	Lipoprotein subclasses	Small LDL
136	S_LDL_PL	0.178480861207997	0.00000000000254620335720733	0.128517963131857	0.228443759284136	11.5941069135708	Lipoprotein subclasses	Small LDL
137	S_LDL_C	0.13535631080251	0.000000109906015178221	0.0853938146717229	0.185318806933298	6.95897853790208	Lipoprotein subclasses	Small LDL
138	S_LDL_CE	0.217103165680217	0.0000000000000000166539974292977	0.167139505023329	0.267066826337106	16.7784815067152	Lipoprotein subclasses	Small LDL
139	S_LDL_FC	-0.0961319176670956	0.000165898314354251	-0.146161494039288	-0.0461023412949028	3.78015802669635	Lipoprotein subclasses	Small LDL
140	S_LDL_TG	0.764558992803833	0.0000000000000000000000000000000000000000000000000000000000000000000000000000000000000000000000000000000000000000000000000000000000000000000000000000000000000000000000000000000000000000000000000521782747703446	0.714235542252472	0.814882443355195	193.282510284571	Lipoprotein subclasses	Small LDL
141	XL_HDL_P	0.35170997851321	0.00000000000000000000000000000000000148241632297367	0.297142228942181	0.406277728084239	35.8290298116207	Lipoprotein subclasses	Very large HDL
142	XL_HDL_L	0.24765352514522	0.000000000000000000743238132383293	0.192929760206311	0.302377290084128	18.1288720166425	Lipoprotein subclasses	Very large HDL
143	XL_HDL_PL	0.26396929448919	0.00000000000000000000361812307024821	0.209192805359062	0.318745783619317	20.4415166647231	Lipoprotein subclasses	Very large HDL
144	XL_HDL_C	0.130612843760312	0.00000270205008525623	0.0760580965280917	0.185167590992533	5.56830660514789	Lipoprotein subclasses	Very large HDL
145	XL_HDL_CE	0.13446305897244	0.0000015189388189045	0.0796605768302159	0.189265541114664	5.8184597186634	Lipoprotein subclasses	Very large HDL
146	XL_HDL_FC	0.10997685038733	0.0000529294442381026	0.0566547272001527	0.163298973574506	4.27630266609928	Lipoprotein subclasses	Very large HDL
147	XL_HDL_TG	1.08255212975633	0	1.03282015574852	1.13228410376415	Inf	Lipoprotein subclasses	Very large HDL
148	L_HDL_P	0.363701145749561	0.000000000000000000000000000000000000219470009283622	0.307933566922717	0.419468724576404	36.6586248179846	Lipoprotein subclasses	Large HDL
149	L_HDL_L	0.375258811027551	0.00000000000000000000000000000000000000118722542336459	0.31946653475237	0.431051087302733	38.9254668119398	Lipoprotein subclasses	Large HDL
150	L_HDL_PL	0.45773214369722	0.000000000000000000000000000000000000000000000000000000000486266223151933	0.401905599856464	0.513558687537975	57.31312589619	Lipoprotein subclasses	Large HDL
151	L_HDL_C	0.200670572453916	0.00000000000145946067278269	0.145111627793024	0.256229517114808	11.835807603193	Lipoprotein subclasses	Large HDL
152	L_HDL_CE	0.157557414384049	0.0000000257670128752601	0.102100193551941	0.213014635216156	7.58893592553077	Lipoprotein subclasses	Large HDL
153	L_HDL_FC	0.34970509404497	0.000000000000000000000000000000000116337772734303	0.29390915271794	0.405501035372	33.9342792549477	Lipoprotein subclasses	Large HDL
154	L_HDL_TG	1.26158270812221	0	1.21083817890561	1.31232723733881	Inf	Lipoprotein subclasses	Large HDL
155	M_HDL_P	0.602541957226842	0.000000000000000000000000000000000000000000000000000000000000000000000000000000000000000000000000000000000625822460203365	0.548581048054406	0.656502866399278	105.203548854473	Lipoprotein subclasses	Medium HDL
156	M_HDL_L	0.641534788039612	0.000000000000000000000000000000000000000000000000000000000000000000000000000000000000000000000000000000000000000000000000200879903917332	0.587946328035036	0.695123248044188	120.697063508022	Lipoprotein subclasses	Medium HDL
157	M_HDL_PL	0.705032639799889	0.000000000000000000000000000000000000000000000000000000000000000000000000000000000000000000000000000000000000000000000000000000000000000000000000000260838009243635	0.651841956530582	0.758223323069196	147.583629123055	Lipoprotein subclasses	Medium HDL
158	M_HDL_C	0.415704927275037	0.00000000000000000000000000000000000000000000000000348884850941151	0.361594831328541	0.469815023221532	50.4573178878047	Lipoprotein subclasses	Medium HDL
159	M_HDL_CE	0.353829947143458	0.0000000000000000000000000000000000000878737871259159	0.299876045613776	0.407783848673139	37.0561406562612	Lipoprotein subclasses	Medium HDL
160	M_HDL_FC	0.656807097077309	0.00000000000000000000000000000000000000000000000000000000000000000000000000000000000000000000000000000000000000000000000000722420450557741	0.602272503246492	0.711341690908126	122.141209968344	Lipoprotein subclasses	Medium HDL
161	M_HDL_TG	1.04407681245677	0	0.994520777737679	1.09363284717585	Inf	Lipoprotein subclasses	Medium HDL
162	S_HDL_P	0.316020348131832	0.0000000000000000000000000000000000353696826099979	0.265990106282353	0.366050589981312	34.4513688373112	Lipoprotein subclasses	Small HDL
163	S_HDL_L	0.567279568805014	0.000000000000000000000000000000000000000000000000000000000000000000000000000000000000000000000000000000000000431114226885637	0.517233643671467	0.617325493938562	108.365407645075	Lipoprotein subclasses	Small HDL
164	S_HDL_PL	0.650883908817232	0.000000000000000000000000000000000000000000000000000000000000000000000000000000000000000000000000000000000000000000000000000000000000000000000555757269037908	0.600676942799773	0.70109087483469	141.255114848229	Lipoprotein subclasses	Small HDL
165	S_HDL_C	0.238833361019185	0.0000000000000000000104984741882422	0.188676446262253	0.288990275776117	19.9788738151947	Lipoprotein subclasses	Small HDL
166	S_HDL_CE	0.0467498427606161	0.067094864249918	-0.00329178179827912	0.0967914673195114	1.17331072145966	Lipoprotein subclasses	Small HDL
167	S_HDL_FC	0.791164251994094	0.000000000000000000000000000000000000000000000000000000000000000000000000000000000000000000000000000000000000000000000000000000000000000000000000000000000000000000000000000000000000000000000000000000000000561279604738063	0.740523091737157	0.841805412251031	204.250820738487	Lipoprotein subclasses	Small HDL
168	S_HDL_TG	0.885725860433464	0.0000000000000000000000000000000000000000000000000000000000000000000000000000000000000000000000000000000000000000000000000000000000000000000000000000000000000000000000000000000000000000000000000000000000000000000000000000000000000000000000000000000000000000970287218688466	0.83515144779698	0.936300273069948	256.013099689417	Lipoprotein subclasses	Small HDL
