## Additional file 2 for "Metabolomic Age (MileAge) predicts health and lifespan: a comparison of multiple machine learning algorithms"

	predictor	effect_size	p_value	ci_lower	ci_upper	transformed_p	group	subgroup
1	Total_C	0.841894185833245	0.000000000000000000000000000000000000000000000000178170791416915	0.823329914376231	0.860877040617201	48.7491634909062	Cholesterol	NA
2	non_HDL_C	0.865699386920493	0.0000000000000000000000000000000000365124881817888	0.846759703070349	0.885062699366852	34.437558570589	Cholesterol	NA
3	Remnant_C	0.884805478780049	0.00000000000000000000000031059789148532	0.865470785059604	0.904572111264595	24.5078014968348	Cholesterol	NA
4	VLDL_C	0.931719979441585	0.0000000932119497776954	0.911129534816645	0.952775743643657	7.03052840749755	Cholesterol	NA
5	Clinical_LDL_C	0.853631456133039	0.000000000000000000000000000000000000000000744180830959117	0.835043917365224	0.872632741519757	42.1283215209792	Cholesterol	NA
6	LDL_C	0.85132299157794	0.0000000000000000000000000000000000000000000974083994495508	0.832659232720457	0.870405091914149	43.0114035926356	Cholesterol	NA
7	HDL_C	0.863046957372477	0.0000000000000000000000000024419726301609	0.841261245969415	0.885396842180188	26.6122592079737	Cholesterol	NA
8	Total_TG	1.00979560723944	1	0.987565616770273	1.03252599228277	0	Triglycerides	NA
9	VLDL_TG	1.00142175318568	1	0.979262372946605	1.02408257016546	0	Triglycerides	NA
10	LDL_TG	1.04873683865696	0.00345157042282265	1.02601961609407	1.07195704595121	2.46198326122069	Triglycerides	NA
11	HDL_TG	1.02960034194772	1	1.0070376838586	1.05266851591595	0	Triglycerides	NA
12	Total_PL	0.865411520844254	0.0000000000000000000000000000000200749717914769	0.845670268233182	0.885613611525782	31.6973450563016	Phospholipids	NA
13	VLDL_PL	0.966770278732251	0.545064945694817	0.945259141429064	0.988770942142931	0.263551747491361	Phospholipids	NA
14	LDL_PL	0.86348545628993	0.00000000000000000000000000000000000132336611275926	0.844635282599817	0.882756319306511	35.8783199904647	Phospholipids	NA
15	HDL_PL	0.897986593466948	0.00000000000000930246066952849	0.875655728432244	0.920886937484096	14.0314021574841	Phospholipids	NA
16	Total_CE	0.837505957023028	0.000000000000000000000000000000000000000000000000000234407436977583	0.819004593441583	0.856425267533114	51.6300286136988	Cholesteryl esters	NA
17	VLDL_CE	0.92244510613333	0.000000000183240255739087	0.902168241924414	0.943177707091824	9.73697911077286	Cholesteryl esters	NA
18	LDL_CE	0.85606211025105	0.000000000000000000000000000000000000000182069326453381	0.837232213321119	0.875315503808021	39.7397632144144	Cholesteryl esters	NA
19	HDL_CE	0.861898829986044	0.000000000000000000000000000380542280034871	0.840254972342413	0.884100204799007	27.4195970840557	Cholesteryl esters	NA
20	Total_FC	0.85506323375733	0.0000000000000000000000000000000000000000429072918442324	0.836257604506762	0.874291761035497	40.3674688957265	Free cholesterol	NA
21	VLDL_FC	0.947059997212435	0.000363861206842967	0.925985421829309	0.968614210521935	3.43906424436461	Free cholesterol	NA
22	LDL_FC	0.843384926961562	0.0000000000000000000000000000000000000000000000000805423582532538	0.825039421616349	0.862138361379682	49.0939756585456	Free cholesterol	NA
23	HDL_FC	0.873648686053964	0.000000000000000000000118304315062685	0.851479127438144	0.896395462963671	21.9269994145121	Free cholesterol	NA
24	Total_L	0.874638143114112	0.000000000000000000000000000017728234544467	0.855257566856791	0.894457893195346	28.7513345111995	Total lipids	NA
25	VLDL_L	0.972698822618566	1	0.951017810747041	0.994874111537756	0	Total lipids	NA
26	LDL_L	0.860989535542105	0.000000000000000000000000000000000000103893845690088	0.842103410576807	0.880299225727214	36.9834101777748	Total lipids	NA
27	HDL_L	0.881587856531197	0.0000000000000000000391566048662208	0.859480230925859	0.904264136414226	19.4071949714089	Total lipids	NA
28	Total_P	0.840806185124285	0.0000000000000000000000000000000000000000000608341793412732	0.821011594073454	0.861078023801943	43.2158523462446	Lipoprotein particle concentrations	NA
29	VLDL_P	0.950154745013462	0.0013205535502257	0.929085162035526	0.97170213922443	2.87924398287358	Lipoprotein particle concentrations	NA
30	LDL_P	0.884705799837084	0.000000000000000000000000349874627696881	0.865336483221338	0.904508670837091	24.4560875506602	Lipoprotein particle concentrations	NA
31	HDL_P	0.851247706061437	0.000000000000000000000000000000000000443216053920055	0.83100692874787	0.87198148656437	36.3533845172268	Lipoprotein particle concentrations	NA
32	VLDL_size	0.990205722439653	1	0.967626971713476	1.01331132907131	0	Lipoprotein particle sizes	NA
33	LDL_size	0.956607543471519	0.0115716686548393	0.935936527786214	0.977735097476225	1.93660401050929	Lipoprotein particle sizes	NA
34	HDL_size	0.937457569666523	0.000072518557256707	0.914271698848616	0.961231432660346	4.13955084469903	Lipoprotein particle sizes	NA
35	Phosphoglyc	0.872393348150952	0.0000000000000000000000000020041145965638	0.85199416076512	0.89328095067525	26.6980774488565	Other lipids	NA
36	Cholines	0.860553480202859	0.00000000000000000000000000000000178183630658805	0.840481782664029	0.881104513582632	32.7491321961526	Other lipids	NA
37	Phosphatidylc	0.854831429819968	0.00000000000000000000000000000000000847659128498558	0.834687020636624	0.875462005927336	35.0717787566746	Other lipids	NA
38	Sphingomyelins	0.882041831600147	0.00000000000000000000000216190462418738	0.86195354838099	0.902598282881784	23.6651634695422	Other lipids	NA
39	ApoB	0.890065836689077	0.0000000000000000000000843887707721231	0.870618837065086	0.909947223645704	22.0737153391108	Apolipoproteins	NA
40	ApoA1	0.87400591098741	0.00000000000000000000000394639780218794	0.852555905205762	0.89599559134667	23.4037991394114	Apolipoproteins	NA
41	Total_FA	0.941979500577446	0.0000416757194255102	0.920830700166726	0.96361402736407	4.38011689444339	Fatty acids	NA
42	Unsaturation	0.790646478040408	0.000000000000000000000000000000000000000000000000000000000000000000000000000000000000000000000505475413585007	0.77335227058979	0.80832742982827	93.2962999637209	Fatty acids	NA
43	Omega_3	0.811957558742669	0.00000000000000000000000000000000000000000000000000000000000000174737393914334	0.792823983814089	0.831552892771656	62.7576141457735	Fatty acids	NA
44	Omega_6	0.856341840129031	0.0000000000000000000000000000000000000760096517992107	0.836920211395	0.876214168532572	37.1191312569693	Fatty acids	NA
45	PUFA	0.825692040969855	0.0000000000000000000000000000000000000000000000000000000219883693438755	0.806710416671313	0.845120296492645	55.6578069766972	Fatty acids	NA
46	MUFA	1.03891847489265	0.110815712621883	1.01634064754447	1.06199786467366	0.955398656383993	Fatty acids	NA
47	SFA	0.975696646487498	1	0.954144845304231	0.997735250210787	0	Fatty acids	NA
48	LA	0.859139252233362	0.000000000000000000000000000000000000172293653198051	0.839971298988373	0.878744613794616	36.7637307204152	Fatty acids	NA
49	DHA	0.788352343265321	0.000000000000000000000000000000000000000000000000000000000000000000000000000000000781137201496177	0.769662094857647	0.807496460179544	81.1072726785177	Fatty acids	NA
50	Ala	0.969387979017733	0.943467006045501	0.948291220593523	0.990954079777233	0.0252732829319309	Amino acids	NA
51	Gln	0.943151503072022	0.0000368856204438058	0.922502314452565	0.964262900819804	4.43314290698519	Amino acids	NA
52	Gly	0.975450008205666	1	0.951043978056652	1.00048235461489	0	Amino acids	NA
53	His	0.897498095056459	0.000000000000000000677697637752223	0.8775535948845	0.917895881602523	18.1689640281758	Amino acids	NA
54	Total_BCAA	0.947433465754226	0.000752852669111676	0.925827040238563	0.969544129754266	3.12329000554198	Amino acids	NA
55	Ile	0.989042803589412	1	0.967255608211645	1.01132075020026	0	Amino acids	NA
56	Leu	0.942614966664075	0.0000975696372276815	0.921018913610008	0.964717404006915	4.01068530975135	Amino acids	NA
57	Val	0.937861592602552	0.00000853059122738733	0.916466245626673	0.959756424283299	5.06902086825876	Amino acids	NA
58	Phe	1.04012621050447	0.0586590178875312	1.01793688707107	1.0627992241162	1.23166521257259	Amino acids	NA
59	Tyr	1.0085916317419	1	0.986909416939009	1.03075020073768	0	Amino acids	NA
60	Glucose	1.03945860857803	0.0446467605378886	1.01806067872352	1.06130628706898	1.3502100470007	Glycolysis related metabolites	NA
61	Lactate	1.05912841164709	0.0000401274467142632	1.03629553301563	1.08246437104072	4.39655847328844	Glycolysis related metabolites	NA
62	Pyruvate	1.04190458991957	0.0533157491158492	1.01888155607352	1.06544786096524	1.27314448433553	Glycolysis related metabolites	NA
63	Citrate	0.974503774564214	1	0.953081696258936	0.996407349304393	0	Glycolysis related metabolites	NA
64	bOHbutyrate	1.05375139518305	0.000141476821587269	1.03202415757523	1.07593605701936	3.84931470559051	Ketone bodies	NA
65	Acetate	0.933643835964239	0.000000194632049013952	0.913225587654149	0.954518603309371	6.71078564523988	Ketone bodies	NA
66	Acetoacetate	1.05621743772399	0.0000300056084636092	1.03474940284268	1.07813087177191	4.52279756204207	Ketone bodies	NA
67	Acetone	0.999347629360812	1	0.978111419648036	1.02104490781679	0	Ketone bodies	NA
68	Creatinine	1.04216814614729	0.107712345362517	1.01774393042998	1.06717850371774	0.96773451754182	Fluid balance	NA
69	Albumin	0.854862128827069	0.00000000000000000000000000000000000000000457311884778266	0.836247059983072	0.873891573762353	41.3397875118786	Fluid balance	NA
70	GlycA	1.22112715729134	0.00000000000000000000000000000000000000000000000000000000000000000000000168147397372135	1.19526270870672	1.24755129011584	71.774309850417	Inflammation	NA
71	XXL_VLDL_P	1.04475289231252	0.0144362698236673	1.02217314033725	1.06783142984489	1.84054500927846	Lipoprotein subclasses	Chylomicrons ex. large VLDL
72	XXL_VLDL_L	1.04315045531565	0.0244443468579136	1.02065867569411	1.06613787580382	1.6118215624007	Lipoprotein subclasses	Chylomicrons ex. large VLDL
73	XXL_VLDL_PL	1.04965756303832	0.00238257960406742	1.02693905525018	1.07287866208879	2.62295258028893	Lipoprotein subclasses	Chylomicrons ex. large VLDL
74	XXL_VLDL_C	1.03648762324567	0.259640798634482	1.01374543860174	1.05974000201001	0.585627063683515	Lipoprotein subclasses	Chylomicrons ex. large VLDL
75	XXL_VLDL_CE	1.03175038882928	1	1.00901863243841	1.05499425939922	0	Lipoprotein subclasses	Chylomicrons ex. large VLDL
76	XXL_VLDL_FC	1.04164465968733	0.0478153739075005	1.01894162197741	1.06485354376778	1.32043244377087	Lipoprotein subclasses	Chylomicrons ex. large VLDL
77	XXL_VLDL_TG	1.04303433930971	0.0223598493819621	1.02073167131758	1.06582431362684	1.65053112622403	Lipoprotein subclasses	Chylomicrons ex. large VLDL
78	XL_VLDL_P	1.00852346484935	1	0.986080876778874	1.03147683227998	0	Lipoprotein subclasses	Very large VLDL
79	XL_VLDL_L	1.00572806437352	1	0.983392227029022	1.02857121672028	0	Lipoprotein subclasses	Very large VLDL
80	XL_VLDL_PL	1.0059947463735	1	0.983596152120821	1.02890340466355	0	Lipoprotein subclasses	Very large VLDL
81	XL_VLDL_C	0.97714379757867	1	0.955218077151188	0.999572792837066	0	Lipoprotein subclasses	Very large VLDL
82	XL_VLDL_CE	0.958545007783186	0.0429916339452803	0.937035010080071	0.980548775725632	1.3666160487203	Lipoprotein subclasses	Very large VLDL
83	XL_VLDL_FC	0.997640783192138	1	0.975367266029726	1.02042293908384	0	Lipoprotein subclasses	Very large VLDL
84	XL_VLDL_TG	1.01562820221024	1	0.993283038161439	1.03847604911699	0	Lipoprotein subclasses	Very large VLDL
85	L_VLDL_P	0.985429815669145	1	0.963350339809466	1.00801534133656	0	Lipoprotein subclasses	Large VLDL
86	L_VLDL_L	0.973402736677807	1	0.951552160564372	0.995755069495997	0	Lipoprotein subclasses	Large VLDL
87	L_VLDL_PL	0.995679951181325	1	0.973362826276566	1.0185087599624	0	Lipoprotein subclasses	Large VLDL
88	L_VLDL_C	0.963682571596859	0.242659274746908	0.941996675376926	0.985867703225105	0.615003104742576	Lipoprotein subclasses	Large VLDL
89	L_VLDL_CE	0.946922509101009	0.000408030315116567	0.925692229163503	0.968639694698976	3.38930756926612	Lipoprotein subclasses	Large VLDL
90	L_VLDL_FC	0.981255263296044	1	0.959146681248019	1.00387345394693	0	Lipoprotein subclasses	Large VLDL
91	L_VLDL_TG	0.970116604442782	1	0.948408607454468	0.992321472852908	0	Lipoprotein subclasses	Large VLDL
92	M_VLDL_P	0.905362160212157	0.000000000000000850857570223938	0.885199307768483	0.925984277157167	15.0701431327976	Lipoprotein subclasses	Medium VLDL
93	M_VLDL_L	0.912243982999329	0.000000000000279427905275775	0.891855361220293	0.93309870714891	12.5537302249143	Lipoprotein subclasses	Medium VLDL
94	M_VLDL_PL	0.905164693312966	0.000000000000000502977351580208	0.885099584532972	0.925684675869186	15.2984515702228	Lipoprotein subclasses	Medium VLDL
95	M_VLDL_C	0.880633653297453	0.00000000000000000000000000368521223854252	0.861353960981822	0.900344883114069	26.4335374952205	Lipoprotein subclasses	Medium VLDL
96	M_VLDL_CE	0.875541939577979	0.00000000000000000000000000000302169396298642	0.856528412562623	0.89497753573227	29.5197495230932	Lipoprotein subclasses	Medium VLDL
97	M_VLDL_FC	0.894311822447399	0.0000000000000000000214679996348133	0.874529081265298	0.914542069443843	19.6682084207727	Lipoprotein subclasses	Medium VLDL
98	M_VLDL_TG	0.954631665254978	0.0104851086095466	0.933177421840775	0.976579153093771	1.97942706655462	Lipoprotein subclasses	Medium VLDL
99	S_VLDL_P	0.966271038318316	0.484558828746881	0.944708522996361	0.988325707628186	0.314653489099958	Lipoprotein subclasses	Small VLDL
100	S_VLDL_L	0.956489709049242	0.0193450051809057	0.935106102168448	0.978362307117423	1.71343114963162	Lipoprotein subclasses	Small VLDL
101	S_VLDL_PL	0.924168047421955	0.00000000100816160174292	0.903636160644214	0.945166447596364	8.99646984773177	Lipoprotein subclasses	Small VLDL
102	S_VLDL_C	0.931422255265808	0.0000000783443003566321	0.910835936543137	0.95247385703403	7.10599259349919	Lipoprotein subclasses	Small VLDL
103	S_VLDL_CE	0.948706473753547	0.000663225839860786	0.927722375928441	0.970165209652455	3.17833856163399	Lipoprotein subclasses	Small VLDL
104	S_VLDL_FC	0.903652557186705	0.0000000000000000921409552854391	0.883719184664555	0.924035551429195	16.0355472894456	Lipoprotein subclasses	Small VLDL
105	S_VLDL_TG	1.00782811963271	1	0.985448158721287	1.0307163392952	0	Lipoprotein subclasses	Small VLDL
106	XS_VLDL_P	0.957508449332782	0.0221544389396816	0.936428683919505	0.979062737277791	1.65453924398424	Lipoprotein subclasses	Very small VLDL
107	XS_VLDL_L	0.961230765902205	0.0920410749190055	0.939916867335581	0.983027986226205	1.03601831798398	Lipoprotein subclasses	Very small VLDL
108	XS_VLDL_PL	0.987734187640882	1	0.965971994524241	1.00998665692695	0	Lipoprotein subclasses	Very small VLDL
109	XS_VLDL_C	0.916141928052319	0.00000000000245648698590616	0.895919825285665	0.936820470590438	11.6096855323491	Lipoprotein subclasses	Very small VLDL
110	XS_VLDL_CE	0.90339450844142	0.000000000000000074363221461088	0.883463870212235	0.923774774950397	16.1286418045851	Lipoprotein subclasses	Very small VLDL
111	XS_VLDL_FC	0.950798171270569	0.0015780131274535	0.929812732136993	0.972257241965005	2.80188938822615	Lipoprotein subclasses	Very small VLDL
112	XS_VLDL_TG	1.0639173180663	0.00000563417120682001	1.04077555174061	1.08757364427743	5.24916996014622	Lipoprotein subclasses	Very small VLDL
113	IDL_P	0.893113382827234	0.000000000000000000000961271677546617	0.873728460210412	0.912928387834607	21.0171538533463	Lipoprotein subclasses	IDL
114	IDL_L	0.865288737440398	0.0000000000000000000000000000000000392589060335853	0.846288147470808	0.884715922559963	34.4060618063712	Lipoprotein subclasses	IDL
115	IDL_PL	0.878245598798882	0.000000000000000000000000000502978644485871	0.858908101542444	0.898018461374929	27.2984504538682	Lipoprotein subclasses	IDL
116	IDL_C	0.851470977019626	0.0000000000000000000000000000000000000000000712494484517042	0.832852178214696	0.870506007753831	43.1472184932185	Lipoprotein subclasses	IDL
117	IDL_CE	0.849041228972495	0.00000000000000000000000000000000000000000000286651625118847	0.830436590315669	0.868062675587433	44.5426455917294	Lipoprotein subclasses	IDL
118	IDL_FC	0.860957938737467	0.0000000000000000000000000000000000000265972925500443	0.842210975048722	0.880122195311201	37.5751625697757	Lipoprotein subclasses	IDL
119	IDL_TG	1.06353741487164	0.00000677141059644051	1.04040159011576	1.08718772018216	5.16932085119121	Lipoprotein subclasses	IDL
120	L_LDL_P	0.886623584971141	0.00000000000000000000000343055169173225	0.867177928405194	0.906505292256203	23.4646360323163	Lipoprotein subclasses	Large LDL
121	L_LDL_L	0.85402384640788	0.00000000000000000000000000000000000000000859333130135459	0.835252088957774	0.873217487122241	41.0658384443955	Lipoprotein subclasses	Large LDL
122	L_LDL_PL	0.855433915072499	0.0000000000000000000000000000000000000000128642241113502	0.836787318149223	0.874496024479386	40.8906164025606	Lipoprotein subclasses	Large LDL
123	L_LDL_C	0.844785244528987	0.0000000000000000000000000000000000000000000000104060377098725	0.826195952532175	0.863792792964703	46.982714604621	Lipoprotein subclasses	Large LDL
124	L_LDL_CE	0.847528094292396	0.00000000000000000000000000000000000000000000137210354436995	0.828821055860703	0.866657362932179	44.8626131138102	Lipoprotein subclasses	Large LDL
125	L_LDL_FC	0.841006515958128	0.00000000000000000000000000000000000000000000000000368760180816628	0.822653081698477	0.859769416317909	50.4332559807455	Lipoprotein subclasses	Large LDL
126	L_LDL_TG	1.05410637330272	0.000422794253993682	1.03122885880605	1.07749141885333	3.37387092362524	Lipoprotein subclasses	Large LDL
127	M_LDL_P	0.883170881469264	0.00000000000000000000000010136126169096	0.863763555110487	0.903014258080645	24.9941279922247	Lipoprotein subclasses	Medium LDL
128	M_LDL_L	0.87275860880152	0.000000000000000000000000000000906051465254914	0.853517545094358	0.892433428715231	30.0428471329618	Lipoprotein subclasses	Medium LDL
129	M_LDL_PL	0.873614827370932	0.00000000000000000000000000000274466354079274	0.854345047141372	0.893319238118148	29.5615108866722	Lipoprotein subclasses	Medium LDL
130	M_LDL_C	0.86448581480308	0.0000000000000000000000000000000000166061958852166	0.845480685254781	0.883918150975312	34.7797298434833	Lipoprotein subclasses	Medium LDL
131	M_LDL_CE	0.873580978321903	0.0000000000000000000000000000033964751101867	0.85427780661374	0.893320322473165	29.4689715636283	Lipoprotein subclasses	Medium LDL
132	M_LDL_FC	0.84770228644806	0.000000000000000000000000000000000000000000000138369137539346	0.829211196396944	0.866605720679723	45.8589607660283	Lipoprotein subclasses	Medium LDL
133	M_LDL_TG	1.04222930567418	0.0356307938481914	1.01966725158315	1.06529058761038	1.44817450153199	Lipoprotein subclasses	Medium LDL
134	S_LDL_P	0.89724231336711	0.00000000000000000012385859715089	0.877614947791892	0.91730863395374	18.9070738432113	Lipoprotein subclasses	Small LDL
135	S_LDL_L	0.883094250148703	0.0000000000000000000000000538535747864438	0.863774742163207	0.902845865454063	25.2687854630531	Lipoprotein subclasses	Small LDL
136	S_LDL_PL	0.891602352114977	0.000000000000000000000136372472931845	0.872322023661249	0.911308820291423	21.8652732840804	Lipoprotein subclasses	Small LDL
137	S_LDL_C	0.871457663513686	0.0000000000000000000000000000000544020123880761	0.852401230905282	0.890940125098343	31.2643850349917	Lipoprotein subclasses	Small LDL
138	S_LDL_CE	0.881700827709436	0.0000000000000000000000000280903486533523	0.862271481465305	0.901567970521803	25.5514428703646	Lipoprotein subclasses	Small LDL
139	S_LDL_FC	0.857308935130136	0.00000000000000000000000000000000000000000508883111229964	0.838967273376805	0.876051585773676	41.2933819622164	Lipoprotein subclasses	Small LDL
140	S_LDL_TG	1.03221743242393	0.782461719073046	1.00979471527548	1.05513805101385	0.106536900557251	Lipoprotein subclasses	Small LDL
141	XL_HDL_P	0.919667231568106	0.00000000654670455073319	0.897105097745302	0.942796801563012	8.18397725811291	Lipoprotein subclasses	Very large HDL
142	XL_HDL_L	0.935687511373607	0.0000255804904063431	0.912752008161948	0.959199334662208	4.59209113387116	Lipoprotein subclasses	Very large HDL
143	XL_HDL_PL	0.947501840656718	0.00343837649851851	0.924281437377964	0.971305602106072	2.46364657026777	Lipoprotein subclasses	Very large HDL
144	XL_HDL_C	0.920503883748233	0.00000000859394876377249	0.898027664257936	0.943542647648556	8.06580723986287	Lipoprotein subclasses	Very large HDL
145	XL_HDL_CE	0.911609786601525	0.0000000000699881864110318	0.889086117929665	0.934704058773102	10.1549752601212	Lipoprotein subclasses	Very large HDL
146	XL_HDL_FC	0.956224103533945	0.0310527522479931	0.93404729223825	0.978927452365086	1.50789990166631	Lipoprotein subclasses	Very large HDL
147	XL_HDL_TG	1.00588716331761	1	0.983739087396034	1.02853388494037	0	Lipoprotein subclasses	Very large HDL
148	L_HDL_P	0.895769623993906	0.0000000000000142810235236783	0.87285193509249	0.919289042058616	13.8452406654761	Lipoprotein subclasses	Large HDL
149	L_HDL_L	0.905635880459178	0.00000000000999776081018251	0.882506854815061	0.929371079102776	11.0000972576675	Lipoprotein subclasses	Large HDL
150	L_HDL_PL	0.91390165412511	0.00000000133434375761359	0.89062469981723	0.937786964120815	8.87473227176691	Lipoprotein subclasses	Large HDL
151	L_HDL_C	0.898097907251329	0.0000000000000527031917907355	0.875232257810961	0.921560927183545	13.2781630824131	Lipoprotein subclasses	Large HDL
152	L_HDL_CE	0.895622117609267	0.0000000000000086095491465775	0.872835794387801	0.919003302463691	14.0650195905069	Lipoprotein subclasses	Large HDL
153	L_HDL_FC	0.908171136711711	0.0000000000383595054346533	0.885082609118922	0.931861958486886	10.4161270007815	Lipoprotein subclasses	Large HDL
154	L_HDL_TG	0.990287318592546	1	0.96760738009775	1.01349885659837	0	Lipoprotein subclasses	Large HDL
155	M_HDL_P	0.885608313586658	0.0000000000000000000785421684229475	0.864036142720974	0.907719071361905	19.1048971127279	Lipoprotein subclasses	Medium HDL
156	M_HDL_L	0.901097308772381	0.0000000000000111943055301627	0.879344498044438	0.923388230304018	13.9510028439138	Lipoprotein subclasses	Medium HDL
157	M_HDL_PL	0.916863186162632	0.000000000363885330285658	0.894921827576842	0.93934249477015	9.4390354522577	Lipoprotein subclasses	Medium HDL
158	M_HDL_C	0.881411172283142	0.00000000000000000000198959985808129	0.85992480789495	0.903434402046521	20.7012342587165	Lipoprotein subclasses	Medium HDL
159	M_HDL_CE	0.883140308438586	0.00000000000000000000567129561650954	0.861722481829781	0.905090468027345	20.2463177145068	Lipoprotein subclasses	Medium HDL
160	M_HDL_FC	0.877926349430261	0.000000000000000000000366630306776607	0.856216178635479	0.90018700213335	21.4357716377867	Lipoprotein subclasses	Medium HDL
161	M_HDL_TG	1.03042574499949	1	1.00781228184336	1.0535466128828	0	Lipoprotein subclasses	Medium HDL
162	S_HDL_P	0.872157269244009	0.00000000000000000000000000000201334668425896	0.852726457867139	0.892030844448927	29.6960814361909	Lipoprotein subclasses	Small HDL
163	S_HDL_L	0.907229967476625	0.0000000000000048294929687111	0.886975854073135	0.927946584011262	14.3160984618882	Lipoprotein subclasses	Small HDL
164	S_HDL_PL	0.920750677953178	0.000000000157764904184681	0.900114382131723	0.941860087762905	9.80198960197664	Lipoprotein subclasses	Small HDL
165	S_HDL_C	0.868571555507259	0.0000000000000000000000000000000380014771039783	0.849171363260418	0.888414965078067	31.4201995221822	Lipoprotein subclasses	Small HDL
166	S_HDL_CE	0.870348555647041	0.000000000000000000000000000000142418589449499	0.851018935680802	0.890117218967516	30.8464333199097	Lipoprotein subclasses	Small HDL
167	S_HDL_FC	0.879624568058615	0.000000000000000000000000124576119084924	0.859642648214476	0.900070956622969	24.9045652028105	Lipoprotein subclasses	Small HDL
168	S_HDL_TG	1.05340622170647	0.000807095480424606	1.03017676434389	1.07715948013703	3.09307508464762	Lipoprotein subclasses	Small HDL
